# SARS-CoV-2 variants of concern dominate in Lahore, Pakistan in April 2021

**DOI:** 10.1101/2021.06.04.21258352

**Authors:** Muhammad Bilal Sarwar, Muhammad Yasir, Nabil-Fareed Alikhan, Nadeem Afzal, Leonardo de Oliveira Martins, Thanh Le Viet, Alexander J Trotter, Sophie J Prosolek, Gemma L Kay, Ebenezer Foster-Nyarko, Steven Rudder, David J Baker, Sidra-tul-muntaha, Muhammad Roman, Mark A Webber, Almina Shafiq, Balqees Shabir, Javed Akram, Andrew J Page, Shah Jahan

## Abstract

**Background:** The SARS-CoV-2 pandemic continues to expand globally, with case numbers rising in many areas of the world, including the Indian sub-continent. Pakistan has one of the world ‘s largest population, of over 200 million people and is experiencing a severe third wave of infections caused by SARS-CoV-2 that begun in March 2021.In Pakistan, during third wave until now only 12 SARS-CoV-2 genomes have been collected and among these 9 are from Islamabad. This highlights the need for more genome sequencing to allow surveillance of variants in circulation. In fact more genomes are available among travellers with a travel history from Pakistan, than from within the country itself.

**Methods:** For a better understanding of the circulating variants in Lahore and surrounding areas with a combined population of 11.1 million, within a week of April 2021, 102 samples were sequenced. The samples were randomly collected from 2 hospitals with a diagnostic polymerase chain reaction (PCR) cutoff value of less than 25 cycles.

**Results:** Analysis of the lineages shows that B.1.1.7 (first identified in the UK, Alpha variant) dominates, accounting for 97.9% (97/99) of cases, with B.1.351 (first identified in South Africa, Beta variant) accounting for 2.0% (2/99) of cases. No other lineages were observed.

**Discussion:** In depth analysis of the B.1.1.7 lineages indicates multiple separate introductions and subsequent establishment within the region. Eight samples were identical to genomes observed in Europe (7 UK, 1 Switzerland), indicating recent transmission. Genomes of other samples show evidence that these have evolved, indicating sustained transmission over a period of time either within Pakistan or other countries with low density genome sequencing. Vaccines remain effective against B.1.1.7, however the low level of B.1.351 against which some vaccines are less effective demonstrates the requirement for continued prospective genomic surveillance.
