## Supplementary table S1 for "SARS-CoV-2 variants of concern dominate in Lahore, Pakistan in April 2021"

### Sheet: Submissions
Sr no	Virus name	Type	Passage details/history	Collection Date Range	Location	Host	Gender	Patient age range	Patient Travelling History (abroad)	Family Travelling History (abroad)	possible place from infection acquired	Sequencing technology	Originating lab	Address	Submitting lab	Address
7	hCoV-19/Pakistan/UHS-PAK-S7/2021	betacoronavirus	original	06-04-2021 to 11-02-2021	Asia/Pakistan/LAHORE	Human	Male	21 to 30	No	No	not sure, moderate symptoms	Illumina NextSeq 500	University of Health Sciences	Department of Immunology, University of Health Sciences, Lahore Pakistan	Quadram Institute Bioscience	Quadram Institute Bioscience, Norwich Research Park, Norwich NR4 7UQ
21	hCoV-19/Pakistan/UHS-PAK-S21/2021	betacoronavirus	original		Asia/Pakistan/LAHORE	Human	Female		No	No	not sure	Illumina NextSeq 500	University of Health Sciences	Department of Immunology, University of Health Sciences, Lahore Pakistan	Quadram Institute Bioscience	Quadram Institute Bioscience, Norwich Research Park, Norwich NR4 7UQ
34	hCoV-19/Pakistan/UHS-PAK-S34/2021	betacoronavirus	original		Asia/Pakistan/LAHORE	Human	Male		no Travel History	no Travel History	not sure	Illumina NextSeq 500	University of Health Sciences	Department of Immunology, University of Health Sciences, Lahore Pakistan	Quadram Institute Bioscience	Quadram Institute Bioscience, Norwich Research Park, Norwich NR4 7UQ
53	hCoV-19/Pakistan/UHS-PAK-S53/2021	betacoronavirus	original		Asia/Pakistan/LAHORE	Human	Male		Refused to answer	Refused to answer	Refused to answer	Illumina NextSeq 500	University of Health Sciences	Department of Immunology, University of Health Sciences, Lahore Pakistan	Quadram Institute Bioscience	Quadram Institute Bioscience, Norwich Research Park, Norwich NR4 7UQ
57	hCoV-19/Pakistan/UHS-PAK-S57/2021	betacoronavirus	original		Asia/Pakistan/LAHORE	Human	Male		No Travel History	No Travel History	Not Sure	Illumina NextSeq 500	University of Health Sciences	Department of Immunology, University of Health Sciences, Lahore Pakistan	Quadram Institute Bioscience	Quadram Institute Bioscience, Norwich Research Park, Norwich NR4 7UQ
63	hCoV-19/Pakistan/UHS-PAK-S63/2021	betacoronavirus	original		Asia/Pakistan/LAHORE	Human	male		no	no	Whole family was infected.	Illumina NextSeq 500	University of Health Sciences	Department of Immunology, University of Health Sciences, Lahore Pakistan	Quadram Institute Bioscience	Quadram Institute Bioscience, Norwich Research Park, Norwich NR4 7UQ
71	hCoV-19/Pakistan/UHS-PAK-S71/2021	betacoronavirus	original		Asia/Pakistan/LAHORE	Human	Male		Refused to answer	Refused to answer	Refused to answer	Illumina NextSeq 500	University of Health Sciences	Department of Immunology, University of Health Sciences, Lahore Pakistan	Quadram Institute Bioscience	Quadram Institute Bioscience, Norwich Research Park, Norwich NR4 7UQ
82	hCoV-19/Pakistan/UHS-PAK-S82/2021	betacoronavirus	original		Asia/Pakistan/LAHORE	Human	Male		no	no	regular visitor of market	Illumina NextSeq 500	University of Health Sciences	Department of Immunology, University of Health Sciences, Lahore Pakistan	Quadram Institute Bioscience	Quadram Institute Bioscience, Norwich Research Park, Norwich NR4 7UQ
5	hCoV-19/Pakistan/UHS-PAK-S5/2021	betacoronavirus	original		Asia/Pakistan/LAHORE	Human	Female		Refused to answer	Refused to answer	Refused to answer	Illumina NextSeq 500	University of Health Sciences	Department of Immunology, University of Health Sciences, Lahore Pakistan	Quadram Institute Bioscience	Quadram Institute Bioscience, Norwich Research Park, Norwich NR4 7UQ
6	hCoV-19/Pakistan/UHS-PAK-S6/2021	betacoronavirus	original		Asia/Pakistan/KASUR	Human	Male		No	No	vist the maket on regular basis	Illumina NextSeq 500	University of Health Sciences	Department of Immunology, University of Health Sciences, Lahore Pakistan	Quadram Institute Bioscience	Quadram Institute Bioscience, Norwich Research Park, Norwich NR4 7UQ
11	hCoV-19/Pakistan/UHS-PAK-S11/2021	betacoronavirus	original		Asia/Pakistan/LAHORE	Human	Female		No	No	travel regularly on public transport	Illumina NextSeq 500	University of Health Sciences	Department of Immunology, University of Health Sciences, Lahore Pakistan	Quadram Institute Bioscience	Quadram Institute Bioscience, Norwich Research Park, Norwich NR4 7UQ
12	hCoV-19/Pakistan/UHS-PAK-S12/2021	betacoronavirus	original		Asia/Pakistan/LAHORE	Human	Male		No	No	Public Transport	Illumina NextSeq 500	University of Health Sciences	Department of Immunology, University of Health Sciences, Lahore Pakistan	Quadram Institute Bioscience	Quadram Institute Bioscience, Norwich Research Park, Norwich NR4 7UQ
16	hCoV-19/Pakistan/UHS-PAK-S16/2021	betacoronavirus	original		Asia/Pakistan/LAHORE	Human	Male		No	No	work place	Illumina NextSeq 500	University of Health Sciences	Department of Immunology, University of Health Sciences, Lahore Pakistan	Quadram Institute Bioscience	Quadram Institute Bioscience, Norwich Research Park, Norwich NR4 7UQ
25	hCoV-19/Pakistan/UHS-PAK-S25/2021	betacoronavirus	original		Asia/Pakistan/LAHORE	Human	Male		No	No	from infected patients from office	Illumina NextSeq 500	University of Health Sciences	Department of Immunology, University of Health Sciences, Lahore Pakistan	Quadram Institute Bioscience	Quadram Institute Bioscience, Norwich Research Park, Norwich NR4 7UQ
33	hCoV-19/Pakistan/UHS-PAK-S33/2021	betacoronavirus	original		Asia/Pakistan/LAHORE	Human	Male		no	no	not sure	Illumina NextSeq 500	University of Health Sciences	Department of Immunology, University of Health Sciences, Lahore Pakistan	Quadram Institute Bioscience	Quadram Institute Bioscience, Norwich Research Park, Norwich NR4 7UQ
37	hCoV-19/Pakistan/UHS-PAK-S37/2021	betacoronavirus	original		Asia/Pakistan/LAHORE	Human	Male		No travel history	No travel history	not sure	Illumina NextSeq 500	University of Health Sciences	Department of Immunology, University of Health Sciences, Lahore Pakistan	Quadram Institute Bioscience	Quadram Institute Bioscience, Norwich Research Park, Norwich NR4 7UQ
39	hCoV-19/Pakistan/UHS-PAK-S39/2021	betacoronavirus	original		Asia/Pakistan/MUZAFARGARH	Human	Male		No travel history	No travel history	food point	Illumina NextSeq 500	University of Health Sciences	Department of Immunology, University of Health Sciences, Lahore Pakistan	Quadram Institute Bioscience	Quadram Institute Bioscience, Norwich Research Park, Norwich NR4 7UQ
62	hCoV-19/Pakistan/UHS-PAK-S62/2021	betacoronavirus	original		Asia/Pakistan/LAHORE	Human	male		no	no	Whole family was infected.	Illumina NextSeq 500	University of Health Sciences	Department of Immunology, University of Health Sciences, Lahore Pakistan	Quadram Institute Bioscience	Quadram Institute Bioscience, Norwich Research Park, Norwich NR4 7UQ
69	hCoV-19/Pakistan/UHS-PAK-S69/2021	betacoronavirus	original		Asia/Pakistan/LAHORE	Human	Male		no	no	not sure	Illumina NextSeq 500	University of Health Sciences	Department of Immunology, University of Health Sciences, Lahore Pakistan	Quadram Institute Bioscience	Quadram Institute Bioscience, Norwich Research Park, Norwich NR4 7UQ
75	hCoV-19/Pakistan/UHS-PAK-S75/2021	betacoronavirus	original		Asia/Pakistan/LAHORE	Human	Female		no	no	not sure	Illumina NextSeq 500	University of Health Sciences	Department of Immunology, University of Health Sciences, Lahore Pakistan	Quadram Institute Bioscience	Quadram Institute Bioscience, Norwich Research Park, Norwich NR4 7UQ
79	hCoV-19/Pakistan/UHS-PAK-S79/2021	betacoronavirus	original		Asia/Pakistan/LAHORE	Human	Male		no	no	work place	Illumina NextSeq 500	University of Health Sciences	Department of Immunology, University of Health Sciences, Lahore Pakistan	Quadram Institute Bioscience	Quadram Institute Bioscience, Norwich Research Park, Norwich NR4 7UQ
81	hCoV-19/Pakistan/UHS-PAK-S81/2021	betacoronavirus	original		Asia/Pakistan/LAHORE	Human	Male		no	no	Health Worker	Illumina NextSeq 500	University of Health Sciences	Department of Immunology, University of Health Sciences, Lahore Pakistan	Quadram Institute Bioscience	Quadram Institute Bioscience, Norwich Research Park, Norwich NR4 7UQ
94	hCoV-19/Pakistan/UHS-PAK-S94/2021	betacoronavirus	original		Asia/Pakistan/LAHORE	Human	Female		Refused to answer	Refused to answer	Refused to answer	Illumina NextSeq 500	University of Health Sciences	Department of Immunology, University of Health Sciences, Lahore Pakistan	Quadram Institute Bioscience	Quadram Institute Bioscience, Norwich Research Park, Norwich NR4 7UQ
97	hCoV-19/Pakistan/UHS-PAK-S97/2021	betacoronavirus	original		Asia/Pakistan/LAHORE	Human	Male		no	no	Health Worker	Illumina NextSeq 500	University of Health Sciences	Department of Immunology, University of Health Sciences, Lahore Pakistan	Quadram Institute Bioscience	Quadram Institute Bioscience, Norwich Research Park, Norwich NR4 7UQ
1	hCoV-19/Pakistan/UHS-PAK-S1/2021	betacoronavirus	original		Asia/Pakistan/LAHORE	Human	Female	41 to 50	Refused to answer	Refused to answer	Refused to answer	Illumina NextSeq 500	University of Health Sciences	Department of Immunology, University of Health Sciences, Lahore Pakistan	Quadram Institute Bioscience	Quadram Institute Bioscience, Norwich Research Park, Norwich NR4 7UQ
3	hCoV-19/Pakistan/UHS-PAK-S3/2021	betacoronavirus	original		Asia/Pakistan/LAHORE	Human	Female		Refused to answer	Refused to answer	Refused to answer	Illumina NextSeq 500	University of Health Sciences	Department of Immunology, University of Health Sciences, Lahore Pakistan	Quadram Institute Bioscience	Quadram Institute Bioscience, Norwich Research Park, Norwich NR4 7UQ
18	hCoV-19/Pakistan/UHS-PAK-S18/2021	betacoronavirus	original		Asia/Pakistan/LAHORE	Human	Male		No	No	not sure	Illumina NextSeq 500	University of Health Sciences	Department of Immunology, University of Health Sciences, Lahore Pakistan	Quadram Institute Bioscience	Quadram Institute Bioscience, Norwich Research Park, Norwich NR4 7UQ
22	hCoV-19/Pakistan/UHS-PAK-S22/2021	betacoronavirus	original		Asia/Pakistan/LAHORE	Human	Male		No	No	not sure	Illumina NextSeq 500	University of Health Sciences	Department of Immunology, University of Health Sciences, Lahore Pakistan	Quadram Institute Bioscience	Quadram Institute Bioscience, Norwich Research Park, Norwich NR4 7UQ
23	hCoV-19/Pakistan/UHS-PAK-S23/2021	betacoronavirus	original		Asia/Pakistan/LAHORE	Human	Male		No	No	not sure	Illumina NextSeq 500	University of Health Sciences	Department of Immunology, University of Health Sciences, Lahore Pakistan	Quadram Institute Bioscience	Quadram Institute Bioscience, Norwich Research Park, Norwich NR4 7UQ
26	hCoV-19/Pakistan/UHS-PAK-S26/2021	betacoronavirus	original		Asia/Pakistan/LAHORE	Human	Male		No	No	from work place.	Illumina NextSeq 500	University of Health Sciences	Department of Immunology, University of Health Sciences, Lahore Pakistan	Quadram Institute Bioscience	Quadram Institute Bioscience, Norwich Research Park, Norwich NR4 7UQ
28	hCoV-19/Pakistan/UHS-PAK-S28/2021	betacoronavirus	original		Asia/Pakistan/RAIWAND	Human	Female		Refused to answer	Refused to answer	Refused to answer	Illumina NextSeq 500	University of Health Sciences	Department of Immunology, University of Health Sciences, Lahore Pakistan	Quadram Institute Bioscience	Quadram Institute Bioscience, Norwich Research Park, Norwich NR4 7UQ
41	hCoV-19/Pakistan/UHS-PAK-S41/2021	betacoronavirus	original		Asia/Pakistan/ Lahore	Human	Female		no	no	from family member	Illumina NextSeq 500	University of Health Sciences	Department of Immunology, University of Health Sciences, Lahore Pakistan	Quadram Institute Bioscience	Quadram Institute Bioscience, Norwich Research Park, Norwich NR4 7UQ
56	hCoV-19/Pakistan/UHS-PAK-S56/2021	betacoronavirus	original		Asia/Pakistan/LAHORE	Human	Male		No Travel History	No Travel History	Not Sure	Illumina NextSeq 500	University of Health Sciences	Department of Immunology, University of Health Sciences, Lahore Pakistan	Quadram Institute Bioscience	Quadram Institute Bioscience, Norwich Research Park, Norwich NR4 7UQ
58	hCoV-19/Pakistan/UHS-PAK-S58/2021	betacoronavirus	original		Asia/Pakistan/LAHORE	Human	Female		Refused to answer	Refused to answer	Refused to answer	Illumina NextSeq 500	University of Health Sciences	Department of Immunology, University of Health Sciences, Lahore Pakistan	Quadram Institute Bioscience	Quadram Institute Bioscience, Norwich Research Park, Norwich NR4 7UQ
74	hCoV-19/Pakistan/UHS-PAK-S74/2021	betacoronavirus	original		Asia/Pakistan/LAHORE	Human	Female		no	no	not sure	Illumina NextSeq 500	University of Health Sciences	Department of Immunology, University of Health Sciences, Lahore Pakistan	Quadram Institute Bioscience	Quadram Institute Bioscience, Norwich Research Park, Norwich NR4 7UQ
78	hCoV-19/Pakistan/UHS-PAK-S78/2021	betacoronavirus	original		Asia/Pakistan/SHEIKHUPURA	Human	Male		no	no	work place	Illumina NextSeq 500	University of Health Sciences	Department of Immunology, University of Health Sciences, Lahore Pakistan	Quadram Institute Bioscience	Quadram Institute Bioscience, Norwich Research Park, Norwich NR4 7UQ
80	hCoV-19/Pakistan/UHS-PAK-S80/2021	betacoronavirus	original		Asia/Pakistan/LAHORE	Human	Female		Refused to answer	Refused to answer	Refused to answer	Illumina NextSeq 500	University of Health Sciences	Department of Immunology, University of Health Sciences, Lahore Pakistan	Quadram Institute Bioscience	Quadram Institute Bioscience, Norwich Research Park, Norwich NR4 7UQ
84	hCoV-19/Pakistan/UHS-PAK-S84/2021	betacoronavirus	original		Asia/Pakistan/LAHORE	Human	Female		no	no	not sure	Illumina NextSeq 500	University of Health Sciences	Department of Immunology, University of Health Sciences, Lahore Pakistan	Quadram Institute Bioscience	Quadram Institute Bioscience, Norwich Research Park, Norwich NR4 7UQ
88	hCoV-19/Pakistan/UHS-PAK-S88/2021	betacoronavirus	original		Asia/Pakistan/LAHORE	Human	Male		no	no	public transport	Illumina NextSeq 500	University of Health Sciences	Department of Immunology, University of Health Sciences, Lahore Pakistan	Quadram Institute Bioscience	Quadram Institute Bioscience, Norwich Research Park, Norwich NR4 7UQ
91	hCoV-19/Pakistan/UHS-PAK-S91/2021	betacoronavirus	original		Asia/Pakistan/LAHORE	Human	male		no	no	not sure	Illumina NextSeq 500	University of Health Sciences	Department of Immunology, University of Health Sciences, Lahore Pakistan	Quadram Institute Bioscience	Quadram Institute Bioscience, Norwich Research Park, Norwich NR4 7UQ
92	hCoV-19/Pakistan/UHS-PAK-S92/2021	betacoronavirus	original		Asia/Pakistan/LAHORE	Human	Male		no	no	not sure	Illumina NextSeq 500	University of Health Sciences	Department of Immunology, University of Health Sciences, Lahore Pakistan	Quadram Institute Bioscience	Quadram Institute Bioscience, Norwich Research Park, Norwich NR4 7UQ
93	hCoV-19/Pakistan/UHS-PAK-S93/2021	betacoronavirus	original		Asia/Pakistan/LAHORE	Human	Male		no	no	not sure	Illumina NextSeq 500	University of Health Sciences	Department of Immunology, University of Health Sciences, Lahore Pakistan	Quadram Institute Bioscience	Quadram Institute Bioscience, Norwich Research Park, Norwich NR4 7UQ
8	hCoV-19/Pakistan/UHS-PAK-S8/2021	betacoronavirus	original		Asia/Pakistan/SHEIKHUPURA	Human	Male	51 to 60	No	No	not sure	Illumina NextSeq 500	University of Health Sciences	Department of Immunology, University of Health Sciences, Lahore Pakistan	Quadram Institute Bioscience	Quadram Institute Bioscience, Norwich Research Park, Norwich NR4 7UQ
19	hCoV-19/Pakistan/UHS-PAK-S19/2021	betacoronavirus	original		Asia/Pakistan/LAHORE	Human	Male		No	No	not sure	Illumina NextSeq 500	University of Health Sciences	Department of Immunology, University of Health Sciences, Lahore Pakistan	Quadram Institute Bioscience	Quadram Institute Bioscience, Norwich Research Park, Norwich NR4 7UQ
29	hCoV-19/Pakistan/UHS-PAK-S29/2021	betacoronavirus	original		Asia/Pakistan/LAHORE	Human	Female		No	No	infection rate was high in street. micro-street look down was inforced	Illumina NextSeq 500	University of Health Sciences	Department of Immunology, University of Health Sciences, Lahore Pakistan	Quadram Institute Bioscience	Quadram Institute Bioscience, Norwich Research Park, Norwich NR4 7UQ
38	hCoV-19/Pakistan/UHS-PAK-S38/2021	betacoronavirus	original		Asia/Pakistan/LAHORE	Human	Male		No travel history	No travel history	not sure	Illumina NextSeq 500	University of Health Sciences	Department of Immunology, University of Health Sciences, Lahore Pakistan	Quadram Institute Bioscience	Quadram Institute Bioscience, Norwich Research Park, Norwich NR4 7UQ
48	hCoV-19/Pakistan/UHS-PAK-S48/2021	betacoronavirus	original		Asia/Pakistan/LAHORE	Human	Male		No travel History	No travel History	Not Sure	Illumina NextSeq 500	University of Health Sciences	Department of Immunology, University of Health Sciences, Lahore Pakistan	Quadram Institute Bioscience	Quadram Institute Bioscience, Norwich Research Park, Norwich NR4 7UQ
49	hCoV-19/Pakistan/UHS-PAK-S49/2021	betacoronavirus	original		Asia/Pakistan/LAHORE	Human	Male		No Travel History	No Travel History	Work Place	Illumina NextSeq 500	University of Health Sciences	Department of Immunology, University of Health Sciences, Lahore Pakistan	Quadram Institute Bioscience	Quadram Institute Bioscience, Norwich Research Park, Norwich NR4 7UQ
50	hCoV-19/Pakistan/UHS-PAK-S50/2021	betacoronavirus	original		Asia/Pakistan/LAHORE	Human	Male		No Travel History	No Travel History	Not Sure	Illumina NextSeq 500	University of Health Sciences	Department of Immunology, University of Health Sciences, Lahore Pakistan	Quadram Institute Bioscience	Quadram Institute Bioscience, Norwich Research Park, Norwich NR4 7UQ
51	hCoV-19/Pakistan/UHS-PAK-S51/2021	betacoronavirus	original		Asia/Pakistan/BAKHAR	Human	Male		No Travel History	No Travel History	Not Sure	Illumina NextSeq 500	University of Health Sciences	Department of Immunology, University of Health Sciences, Lahore Pakistan	Quadram Institute Bioscience	Quadram Institute Bioscience, Norwich Research Park, Norwich NR4 7UQ
54	hCoV-19/Pakistan/UHS-PAK-S54/2021	betacoronavirus	original		Asia/Pakistan/SARGODHA	Human	Male		No Travel History	No Travel History	Not Sure	Illumina NextSeq 500	University of Health Sciences	Department of Immunology, University of Health Sciences, Lahore Pakistan	Quadram Institute Bioscience	Quadram Institute Bioscience, Norwich Research Park, Norwich NR4 7UQ
55	hCoV-19/Pakistan/UHS-PAK-S55/2021	betacoronavirus	original		Asia/Pakistan/LAHORE	Human	Male		Refused to answer	Refused to answer	Refused to answer	Illumina NextSeq 500	University of Health Sciences	Department of Immunology, University of Health Sciences, Lahore Pakistan	Quadram Institute Bioscience	Quadram Institute Bioscience, Norwich Research Park, Norwich NR4 7UQ
60	hCoV-19/Pakistan/UHS-PAK-S60/2021	betacoronavirus	original		Asia/Pakistan/LAHORE	Human	Female		no	no	Whole Family Was infected	Illumina NextSeq 500	University of Health Sciences	Department of Immunology, University of Health Sciences, Lahore Pakistan	Quadram Institute Bioscience	Quadram Institute Bioscience, Norwich Research Park, Norwich NR4 7UQ
61	hCoV-19/Pakistan/UHS-PAK-S61/2021	betacoronavirus	original		Asia/Pakistan/LAHORE	Human	Male		Unable to contact	Unable to contact	Unable to contact	Illumina NextSeq 500	University of Health Sciences	Department of Immunology, University of Health Sciences, Lahore Pakistan	Quadram Institute Bioscience	Quadram Institute Bioscience, Norwich Research Park, Norwich NR4 7UQ
68	hCoV-19/Pakistan/UHS-PAK-S68/2021	betacoronavirus	original		Asia/Pakistan/LAHORE	Human	Female		Refused to answer	Refused to answer	Refused to answer	Illumina NextSeq 500	University of Health Sciences	Department of Immunology, University of Health Sciences, Lahore Pakistan	Quadram Institute Bioscience	Quadram Institute Bioscience, Norwich Research Park, Norwich NR4 7UQ
70	hCoV-19/Pakistan/UHS-PAK-S70/2021	betacoronavirus	original		Asia/Pakistan/VEHARI.	Human	Female		Refused to answer	Refused to answer	Refused to answer	Illumina NextSeq 500	University of Health Sciences	Department of Immunology, University of Health Sciences, Lahore Pakistan	Quadram Institute Bioscience	Quadram Institute Bioscience, Norwich Research Park, Norwich NR4 7UQ
76	hCoV-19/Pakistan/UHS-PAK-S76/2021	betacoronavirus	original		Asia/Pakistan/LAHORE	Human	Male		no	no	not sure	Illumina NextSeq 500	University of Health Sciences	Department of Immunology, University of Health Sciences, Lahore Pakistan	Quadram Institute Bioscience	Quadram Institute Bioscience, Norwich Research Park, Norwich NR4 7UQ
77	hCoV-19/Pakistan/UHS-PAK-S77/2021	betacoronavirus	original		Asia/Pakistan/LAHORE	Human	Male		no	no	not sure	Illumina NextSeq 500	University of Health Sciences	Department of Immunology, University of Health Sciences, Lahore Pakistan	Quadram Institute Bioscience	Quadram Institute Bioscience, Norwich Research Park, Norwich NR4 7UQ
95	hCoV-19/Pakistan/UHS-PAK-S95/2021	betacoronavirus	original		Asia/Pakistan/LAHORE	Human	Male		no	no	no sure	Illumina NextSeq 500	University of Health Sciences	Department of Immunology, University of Health Sciences, Lahore Pakistan	Quadram Institute Bioscience	Quadram Institute Bioscience, Norwich Research Park, Norwich NR4 7UQ
96	hCoV-19/Pakistan/UHS-PAK-S96/2021	betacoronavirus	original		Asia/Pakistan/LAHORE	Human	Female		no	no	not sure	Illumina NextSeq 500	University of Health Sciences	Department of Immunology, University of Health Sciences, Lahore Pakistan	Quadram Institute Bioscience	Quadram Institute Bioscience, Norwich Research Park, Norwich NR4 7UQ
98	hCoV-19/Pakistan/UHS-PAK-S98/2021	betacoronavirus	original		Asia/Pakistan/LAHORE	Human	Male		no	no	not sure	Illumina NextSeq 500	University of Health Sciences	Department of Immunology, University of Health Sciences, Lahore Pakistan	Quadram Institute Bioscience	Quadram Institute Bioscience, Norwich Research Park, Norwich NR4 7UQ
99	hCoV-19/Pakistan/UHS-PAK-S99/2021	betacoronavirus	original		Asia/Pakistan/LAHORE	Human	Male		no	no	Market	Illumina NextSeq 500	University of Health Sciences	Department of Immunology, University of Health Sciences, Lahore Pakistan	Quadram Institute Bioscience	Quadram Institute Bioscience, Norwich Research Park, Norwich NR4 7UQ
101	hCoV-19/Pakistan/UHS-PAK-S101/2021	betacoronavirus	original		Asia/Pakistan/LAHORE	Human	Male		Refused to answer	Refused to answer	Refused to answer	Illumina NextSeq 500	University of Health Sciences	Department of Immunology, University of Health Sciences, Lahore Pakistan	Quadram Institute Bioscience	Quadram Institute Bioscience, Norwich Research Park, Norwich NR4 7UQ
9	hCoV-19/Pakistan/UHS-PAK-S9/2021	betacoronavirus	original		Asia/Pakistan/LAHORE	Human	Male	61 to 70	No	No	not sure	Illumina NextSeq 500	University of Health Sciences	Department of Immunology, University of Health Sciences, Lahore Pakistan	Quadram Institute Bioscience	Quadram Institute Bioscience, Norwich Research Park, Norwich NR4 7UQ
14	hCoV-19/Pakistan/UHS-PAK-S14/2021	betacoronavirus	original		Asia/Pakistan/LAHORE	Human	Male		Refused to answer	Refused to answer	Refused to answer	Illumina NextSeq 500	University of Health Sciences	Department of Immunology, University of Health Sciences, Lahore Pakistan	Quadram Institute Bioscience	Quadram Institute Bioscience, Norwich Research Park, Norwich NR4 7UQ
17	hCoV-19/Pakistan/UHS-PAK-S17/2021	betacoronavirus	original		Asia/Pakistan/LAHORE	Human	Male		Refused to answer	Refused to answer	Refused to answer	Illumina NextSeq 500	University of Health Sciences	Department of Immunology, University of Health Sciences, Lahore Pakistan	Quadram Institute Bioscience	Quadram Institute Bioscience, Norwich Research Park, Norwich NR4 7UQ
20	hCoV-19/Pakistan/UHS-PAK-S20/2021	betacoronavirus	original		Asia/Pakistan/LAHORE	Human	Male		No	No	not sure	Illumina NextSeq 500	University of Health Sciences	Department of Immunology, University of Health Sciences, Lahore Pakistan	Quadram Institute Bioscience	Quadram Institute Bioscience, Norwich Research Park, Norwich NR4 7UQ
24	hCoV-19/Pakistan/UHS-PAK-S24/2021	betacoronavirus	original		Asia/Pakistan/LAHORE	Human	male		No	No	not sure	Illumina NextSeq 500	University of Health Sciences	Department of Immunology, University of Health Sciences, Lahore Pakistan	Quadram Institute Bioscience	Quadram Institute Bioscience, Norwich Research Park, Norwich NR4 7UQ
27	hCoV-19/Pakistan/UHS-PAK-S27/2021	betacoronavirus	original		Asia/Pakistan/MUZAFARGARH	Human	Male		No	No	no sure	Illumina NextSeq 500	University of Health Sciences	Department of Immunology, University of Health Sciences, Lahore Pakistan	Quadram Institute Bioscience	Quadram Institute Bioscience, Norwich Research Park, Norwich NR4 7UQ
30	hCoV-19/Pakistan/UHS-PAK-S30/2021	betacoronavirus	original		Asia/Pakistan/LAHORE	Human	Male		Refused to answer	Refused to answer	Refused to answer	Illumina NextSeq 500	University of Health Sciences	Department of Immunology, University of Health Sciences, Lahore Pakistan	Quadram Institute Bioscience	Quadram Institute Bioscience, Norwich Research Park, Norwich NR4 7UQ
32	hCoV-19/Pakistan/UHS-PAK-S32/2021	betacoronavirus	original		Asia/Pakistan/MUZAFARGARH	Human	Male		Refused to answer	Refused to answer	Refused to answer	Illumina NextSeq 500	University of Health Sciences	Department of Immunology, University of Health Sciences, Lahore Pakistan	Quadram Institute Bioscience	Quadram Institute Bioscience, Norwich Research Park, Norwich NR4 7UQ
35	hCoV-19/Pakistan/UHS-PAK-S35/2021	betacoronavirus	original		Asia/Pakistan/SAHIWAL	Human	Male		no Travel History	no Travel History	From Family Member	Illumina NextSeq 500	University of Health Sciences	Department of Immunology, University of Health Sciences, Lahore Pakistan	Quadram Institute Bioscience	Quadram Institute Bioscience, Norwich Research Park, Norwich NR4 7UQ
36	hCoV-19/Pakistan/UHS-PAK-S36/2021	betacoronavirus	original		Asia/Pakistan/LAHORE	Human	Male		No travel history	No travel history	Whole Family Was infected	Illumina NextSeq 500	University of Health Sciences	Department of Immunology, University of Health Sciences, Lahore Pakistan	Quadram Institute Bioscience	Quadram Institute Bioscience, Norwich Research Park, Norwich NR4 7UQ
40	hCoV-19/Pakistan/UHS-PAK-S40/2021	betacoronavirus	original		Asia/Pakistan/KASUR	Human	Male		No travel history	No travel history	not sure	Illumina NextSeq 500	University of Health Sciences	Department of Immunology, University of Health Sciences, Lahore Pakistan	Quadram Institute Bioscience	Quadram Institute Bioscience, Norwich Research Park, Norwich NR4 7UQ
43	hCoV-19/Pakistan/UHS-PAK-S43/2021	betacoronavirus	original		Asia/Pakistan/LAHORE	Human	Male		Refused to answer	Refused to answer	Refused to answer	Illumina NextSeq 500	University of Health Sciences	Department of Immunology, University of Health Sciences, Lahore Pakistan	Quadram Institute Bioscience	Quadram Institute Bioscience, Norwich Research Park, Norwich NR4 7UQ
45	hCoV-19/Pakistan/UHS-PAK-S45/2021	betacoronavirus	original		Asia/Pakistan/SHEIKHUPURA	Human	Female		no travel history	No Travel history	From family Member	Illumina NextSeq 500	University of Health Sciences	Department of Immunology, University of Health Sciences, Lahore Pakistan	Quadram Institute Bioscience	Quadram Institute Bioscience, Norwich Research Park, Norwich NR4 7UQ
64	hCoV-19/Pakistan/UHS-PAK-S64/2021	betacoronavirus	original		Asia/Pakistan/LAHORE	Human	Male		no	no	Whole family was infected.	Illumina NextSeq 500	University of Health Sciences	Department of Immunology, University of Health Sciences, Lahore Pakistan	Quadram Institute Bioscience	Quadram Institute Bioscience, Norwich Research Park, Norwich NR4 7UQ
65	hCoV-19/Pakistan/UHS-PAK-S65/2021	betacoronavirus	original		Asia/Pakistan/LAHORE	Human	Male		Unable to contact	Unable to contact	Unable to contact	Illumina NextSeq 500	University of Health Sciences	Department of Immunology, University of Health Sciences, Lahore Pakistan	Quadram Institute Bioscience	Quadram Institute Bioscience, Norwich Research Park, Norwich NR4 7UQ
83	hCoV-19/Pakistan/UHS-PAK-S83/2021	betacoronavirus	original		Asia/Pakistan/SHEIKHUPURA	Human	Female		Unable to contact	Unable to contact	Unable to contact	Illumina NextSeq 500	University of Health Sciences	Department of Immunology, University of Health Sciences, Lahore Pakistan	Quadram Institute Bioscience	Quadram Institute Bioscience, Norwich Research Park, Norwich NR4 7UQ
86	hCoV-19/Pakistan/UHS-PAK-S86/2021	betacoronavirus	original		Asia/Pakistan/RAJANPUR	Human	Male		no	no	not sure	Illumina NextSeq 500	University of Health Sciences	Department of Immunology, University of Health Sciences, Lahore Pakistan	Quadram Institute Bioscience	Quadram Institute Bioscience, Norwich Research Park, Norwich NR4 7UQ
87	hCoV-19/Pakistan/UHS-PAK-S87/2021	betacoronavirus	original		Asia/Pakistan/LAHORE	Human	Male		no	no	not sure	Illumina NextSeq 500	University of Health Sciences	Department of Immunology, University of Health Sciences, Lahore Pakistan	Quadram Institute Bioscience	Quadram Institute Bioscience, Norwich Research Park, Norwich NR4 7UQ
100	hCoV-19/Pakistan/UHS-PAK-S100/2021	betacoronavirus	original		Asia/Pakistan/LAHORE	Human	Female		Unable to contact	Unable to contact	Unable to contact	Illumina NextSeq 500	University of Health Sciences	Department of Immunology, University of Health Sciences, Lahore Pakistan	Quadram Institute Bioscience	Quadram Institute Bioscience, Norwich Research Park, Norwich NR4 7UQ
102	hCoV-19/Pakistan/UHS-PAK-S102/2021	betacoronavirus	original		Asia/Pakistan/LAHORE	Human	Male		Refused to answer	Refused to answer	Refused to answer	Illumina NextSeq 500	University of Health Sciences	Department of Immunology, University of Health Sciences, Lahore Pakistan	Quadram Institute Bioscience	Quadram Institute Bioscience, Norwich Research Park, Norwich NR4 7UQ
2	hCoV-19/Pakistan/UHS-PAK-S2/2021	betacoronavirus	original		Asia/Pakistan/LAHORE	Human	Female	71 to 91	Unable to contact	Unable to contact	Unable to contact	Illumina NextSeq 500	University of Health Sciences	Department of Immunology, University of Health Sciences, Lahore Pakistan	Quadram Institute Bioscience	Quadram Institute Bioscience, Norwich Research Park, Norwich NR4 7UQ
44	hCoV-19/Pakistan/UHS-PAK-S44/2021	betacoronavirus	original		Asia/Pakistan/LAHORE	Human	Male		Refused to answer	Refused to answer	Refused to answer	Illumina NextSeq 500	University of Health Sciences	Department of Immunology, University of Health Sciences, Lahore Pakistan	Quadram Institute Bioscience	Quadram Institute Bioscience, Norwich Research Park, Norwich NR4 7UQ
52	hCoV-19/Pakistan/UHS-PAK-S52/2021	betacoronavirus	original		Asia/Pakistan/LAHORE	Human	Male		No Travel History	No Travel History	Not Sure	Illumina NextSeq 500	University of Health Sciences	Department of Immunology, University of Health Sciences, Lahore Pakistan	Quadram Institute Bioscience	Quadram Institute Bioscience, Norwich Research Park, Norwich NR4 7UQ
67	hCoV-19/Pakistan/UHS-PAK-S67/2021	betacoronavirus	original		Asia/Pakistan/GURANWALA	Human	Male		Unable to contact	Unable to contact	Unable to contact	Illumina NextSeq 500	University of Health Sciences	Department of Immunology, University of Health Sciences, Lahore Pakistan	Quadram Institute Bioscience	Quadram Institute Bioscience, Norwich Research Park, Norwich NR4 7UQ
73	hCoV-19/Pakistan/UHS-PAK-S73/2021	betacoronavirus	original		Asia/Pakistan/LAHORE	Human	Male		no	no	not sure	Illumina NextSeq 500	University of Health Sciences	Department of Immunology, University of Health Sciences, Lahore Pakistan	Quadram Institute Bioscience	Quadram Institute Bioscience, Norwich Research Park, Norwich NR4 7UQ
85	hCoV-19/Pakistan/UHS-PAK-S85/2021	betacoronavirus	original		Asia/Pakistan/LAHORE	Human	Male		no	no	from family member	Illumina NextSeq 500	University of Health Sciences	Department of Immunology, University of Health Sciences, Lahore Pakistan	Quadram Institute Bioscience	Quadram Institute Bioscience, Norwich Research Park, Norwich NR4 7UQ
4	hCoV-19/Pakistan/UHS-PAK-S4/2021	betacoronavirus	original		Asia/Pakistan/LAHORE	Human	Male	Unknown	No	No	Family member	Illumina NextSeq 500	University of Health Sciences	Department of Immunology, University of Health Sciences, Lahore Pakistan	Quadram Institute Bioscience	Quadram Institute Bioscience, Norwich Research Park, Norwich NR4 7UQ
10	hCoV-19/Pakistan/UHS-PAK-S10/2021	betacoronavirus	original		Asia/Pakistan/LAHORE	Human	Male	Unknown	No	No	not sure	Illumina NextSeq 500	University of Health Sciences	Department of Immunology, University of Health Sciences, Lahore Pakistan	Quadram Institute Bioscience	Quadram Institute Bioscience, Norwich Research Park, Norwich NR4 7UQ
13	hCoV-19/Pakistan/UHS-PAK-S13/2021	betacoronavirus	original		Asia/Pakistan/LAHORE	Human	Male	Unknown	No	No	Not sure	Illumina NextSeq 500	University of Health Sciences	Department of Immunology, University of Health Sciences, Lahore Pakistan	Quadram Institute Bioscience	Quadram Institute Bioscience, Norwich Research Park, Norwich NR4 7UQ
15	hCoV-19/Pakistan/UHS-PAK-S15/2021	betacoronavirus	original		Asia/Pakistan/LAHORE	Human	Female	Unknown	No	No	Health Worker	Illumina NextSeq 500	University of Health Sciences	Department of Immunology, University of Health Sciences, Lahore Pakistan	Quadram Institute Bioscience	Quadram Institute Bioscience, Norwich Research Park, Norwich NR4 7UQ
31	hCoV-19/Pakistan/UHS-PAK-S31/2021	betacoronavirus	original		Asia/Pakistan/LAHORE	Human	Unknown	Unknown	Refused to answer	Refused to answer	Refused to answer	Illumina NextSeq 500	University of Health Sciences	Department of Immunology, University of Health Sciences, Lahore Pakistan	Quadram Institute Bioscience	Quadram Institute Bioscience, Norwich Research Park, Norwich NR4 7UQ
42	hCoV-19/Pakistan/UHS-PAK-S42/2021	betacoronavirus	original		Asia/Pakistan/MULTAN	Human	Female	Unknown	Refused to answer	Refused to answer	Refused to answer	Illumina NextSeq 500	University of Health Sciences	Department of Immunology, University of Health Sciences, Lahore Pakistan	Quadram Institute Bioscience	Quadram Institute Bioscience, Norwich Research Park, Norwich NR4 7UQ
46	hCoV-19/Pakistan/UHS-PAK-S46/2021	betacoronavirus	original		Asia/Pakistan/LAHORE	Human	Male	Unknown	no travel history	No Travel history	From family Member	Illumina NextSeq 500	University of Health Sciences	Department of Immunology, University of Health Sciences, Lahore Pakistan	Quadram Institute Bioscience	Quadram Institute Bioscience, Norwich Research Park, Norwich NR4 7UQ
47	hCoV-19/Pakistan/UHS-PAK-S47/2021	betacoronavirus	original		Asia/Pakistan/LAHORE	Human	Femlae	Unknown	no travel history	No Travel history	From family Member	Illumina NextSeq 500	University of Health Sciences	Department of Immunology, University of Health Sciences, Lahore Pakistan	Quadram Institute Bioscience	Quadram Institute Bioscience, Norwich Research Park, Norwich NR4 7UQ
59	hCoV-19/Pakistan/UHS-PAK-S59/2021	betacoronavirus	original		Asia/Pakistan/LAHORE	Human	Male	Unknown	Refused to answer	Refused to answer	Refused to answer	Illumina NextSeq 500	University of Health Sciences	Department of Immunology, University of Health Sciences, Lahore Pakistan	Quadram Institute Bioscience	Quadram Institute Bioscience, Norwich Research Park, Norwich NR4 7UQ
66	hCoV-19/Pakistan/UHS-PAK-S66/2021	betacoronavirus	original		Asia/Pakistan/LAHORE	Human	Unknown	Unknown	Unable to contact	Unable to contact	Unable to contact	Illumina NextSeq 500	University of Health Sciences	Department of Immunology, University of Health Sciences, Lahore Pakistan	Quadram Institute Bioscience	Quadram Institute Bioscience, Norwich Research Park, Norwich NR4 7UQ
72	hCoV-19/Pakistan/UHS-PAK-S72/2021	betacoronavirus	original		Asia/Pakistan/LAHORE	Human	Male	Unknown	no	no	not sure	Illumina NextSeq 500	University of Health Sciences	Department of Immunology, University of Health Sciences, Lahore Pakistan	Quadram Institute Bioscience	Quadram Institute Bioscience, Norwich Research Park, Norwich NR4 7UQ
