## Supplementary table S3 for "SARS-CoV-2 variants of concern dominate in Lahore, Pakistan in April 2021"

### Sheet: gisaid.authors.tsv
Originating lab	Submitting lab	Authors
Department of Virology	Department of Virology, Public Health Laboratories Division, National Institute of Health	Massab Umair et al
Division of Emerging Infectious Diseases, Bureau of Infectious Diseases Diagnosis Control, Korea Disease Control and Prevention Agency	Division of Emerging Infectious Diseases, Bureau of Infectious Diseases Diagnosis Control, Korea Disease Control and Prevention Agency	Ae Kyung Park et al
Department of Microbiology, Fujita Health University School of Medicine, Fujita Health University Hospital	Department of Microbiology, Fujita Health University School of Medicine, Fujita Health University Hospital	Masahiro Suzuki et al
Genomic Sciences, Rehman Medical Institute	Genomic Sciences, Rehman Medical Institute	Ali et al
Institute of Microbiology, University of Veterinary and Animal sciences	Institute of Microbiology, University of Veterinary and Animal sciences	Yaqub et al
Dr. Panjwani Center for Molecular Medicine and Drug Research, Jamil-ur-Rahman Center for Genome Research, University of Karachi	Dr. Panjwani Center for Molecular Medicine and Drug Research, Jamil-ur-Rahman Center for Genome Research, University of Karachi	Shakeel et al
Laboratory of Infectious Diseases Center of Beijing Ditan Hospital, Laboratory of Infectious Diseases Center of Beijing Ditan Hospital	Laboratory of Infectious Diseases Center of Beijing Ditan Hospital, Laboratory of Infectious Diseases Center of Beijing Ditan Hospital	Siyuan Yang et al
Microbiology & Bioinformatics and Biostatistics, Kohat University of Science and Technology (Pakistan) & Shanghai Jiao Tong University (China)	Microbiology & Bioinformatics and Biostatistics, Kohat University of Science and Technology (Pakistan) & Shanghai Jiao Tong University (China)	Khan et al
Molecular Biology and Biotechnology Lab II	Molecular Biology and Biotechnology Lab II	Tayyaba Zainab et al
Molecular Biology Lab, National Institute of Blood Diseases (NIBD)	Molecular Biology Lab, National Institute of Blood Diseases (NIBD)	Samina Naz Mukry et al
National Public Health Laboratory, National Centre for Infectious Diseases	National Public Health Laboratory, National Centre for Infectious Diseases	Tze Minn Mak et al
SARS-CoV-2 testing team, Pathogen Genomics Center, National Institute of Infectious Diseases	SARS-CoV-2 testing team, Pathogen Genomics Center, National Institute of Infectious Diseases	Tsuyoshi Sekizuka et al
Thai Red Cross Emerging Infectious Diseases Health Science Centre, Chulalongkorn Hospital	Thai Red Cross Emerging Infectious Diseases Health Science Centre, Chulalongkorn Hospital	Buathong et al
Unknown	Department of Virology, Public Health Laboratories Division, National Institute of Health	Massab Umair et al
